# Potential policy interventions for slowing the spread of artemisinin-resistant *pfkelch* R561H mutations in Rwanda

**DOI:** 10.1101/2022.12.12.22283369

**Authors:** Robert J. Zupko, Tran Dang Nguyen, J. Claude S. Ngabonziza, Michee Kabera, Haojun Li, Thu Nguyen-Anh Tran, Kien Trung Tran, Aline Uwimana, Maciej F. Boni

**Affiliations:** Center for Infectious Disease Dynamics, Department of Biology, Pennsylvania State University, University Park, PA, USA; Malaria and Other Parasitic Diseases Division, Rwanda Biomedical Centre (RBC), Kigali, Rwanda; Research, Innovation and Data Science Division, Rwanda Biomedical Center (RBC), Kigali, Rwanda; Department of Clinical Biology, University of Rwanda, Kigali, Rwanda; Department of Computer Science, Columbia University, New York, NY, USA; Centre for Tropical Medicine and Global Health, Nuffield Department of Medicine, University of Oxford, Oxford, UK

**Keywords:** malaria, drug resistance, kelch13, artemisinin

## Abstract

Artemisinin combination therapies (ACTs) are highly effective at treating uncomplicated *Plasmodium falciparum* malaria. However, the emergence of a novel *pfkelch13* R561H mutation in Rwanda, with associated delayed parasite clearance, suggests that drug policy interventions are needed to delay the fixation and slow the spread of this mutation. Using a spatial, stochastic, individual-based model calibrated and validated for the Rwanda’s malaria epidemiology, we evaluate seventeen strategies aimed at minimizing treatment failures and delaying the spread of R561H. The primary measures evaluated are projected treatment failures and R561H allele frequency over three, five, and ten years. Lengthening courses of treatment, deploying multiple first-line therapies, and custom rotation strategies all provide a benefit when compared to the status quo. The best intervention options, five years into the future, result in slower spread of R561H (0.16 allele frequency difference) and absolute treatment failure counts that are 44% lower than projected under the status quo.
