## Supplemental Material 2 for "Potential policy interventions for slowing the spread of artemisinin-resistant *pfkelch* R561H mutations in Rwanda"

### Sheet: Table of Contents
Supplemental Data for "Optimal drug policy interventions for slowing the spread of the pfkelch R561H artemisinin resistance mutation in Rwanda"
Please cite original article when using this data.
For questions contact corresponding author: Robert Zupko, rbz5100@psu.edu
Table of Contents
Table S1. Primary Study Results
Table S2. 561H Frequency, Published Studies
Table S3. Treatment Compliance Results
Table S4. Simulated Treatment Compliance Rates
Table S5. Validation Metrics, model year 2020
Table S6. Drug Efficacy Primary Studies
Table S7. Drug Efficacy Compliance Studies

### Sheet: S1. Primary Study Results
Study		Three Years					Five Years					Ten Years
		Clinical Cases	Treatments	Treatment Failures	Treatment Failures	561H Frequency	Clinical Cases	Treatments	Treatment Failures	Treatment Failures	561H Frequency	Clinical Cases	Treatments	Treatment Failures	Treatment Failures	561H Frequency
None (Status Quo)	AL, three day	274640 (273209 - 276258)	171900 (170987 - 172954)	20404 (17280 - 22892)	11.82 (10.14 - 13.27)	0.48 (0.34 - 0.60)	286782 (285392 - 288331)	179527 (178708 - 180651)	26968 (23130 - 30326)	15.04 (12.89 - 16.82)	0.67 (0.53 - 0.76)	318818 (317733 - 320030)	199640 (199014 - 200478)	47863 (44455 - 49970)	23.99 (22.20 - 25.16)	0.95 (0.91 - 0.97)
Artesunate Extension	AL, four day	274205 (273020 - 275923)	171671 (170836 - 172534)	15603 (13804 - 17348)	9.05 (8.06 - 10.03)	0.47 (0.36 - 0.53)	285834 (284209 - 286950)	178743 (177870 - 179622)	20110 (18356 - 22609)	11.22 (10.27 - 12.64)	0.63 (0.53 - 0.70)	319514 (318108 - 320736)	200097 (199184 - 200766)	36335 (33686 - 39027)	18.24 (16.78 - 19.41)	0.92 (0.88 - 0.95)
	AL, five day	273341 (271934 - 274852)	170991 (170180 - 171781)	12494 (10740 - 13983)	7.31 (6.29 - 8.12)	0.45 (0.34 - 0.53)	284497 (283124 - 285950)	178034 (177243 - 178959)	16205 (13844 - 17838)	9.11 (7.79 - 10.00)	0.59 (0.48 - 0.68)	318392 (317173 - 319523)	199410 (198616 - 200138)	28809 (26228 - 30646)	14.49 (13.18 - 15.28)	0.90 (0.83 - 0.92)
Artesunate Replacement	ASAQ	268154 (266630 - 269243)	167760 (166816 - 168400)	14930 (13234 - 15996)	8.92 (7.87 - 9.54)	0.45 (0.32 - 0.53)	279571 (278160 - 280810)	174957 (174067 - 175638)	18770 (16722 - 20070)	10.70 (9.58 - 11.45)	0.60 (0.46 - 0.67)	314050 (312733 - 315312)	196640 (195856 - 197440)	34613 (33062 - 35781)	17.54 (16.87 - 18.24)	0.90 (0.84 - 0.93)
	DHA-PPQ	260505 (255776 - 263343)	162873 (159895 - 164794)	19793 (16837 - 22894)	12.11 (10.52 - 13.92)	0.47 (0.34 - 0.56)	307564 (306029 - 309250)	193054 (191933 - 193927)	77558 (69459 - 82165)	39.95 (36.22 - 42.38)	0.82 (0.73 - 0.87)	306128 (304977 - 307026)	191870 (191234 - 192314)	105642 (105169 - 106002)	55.10 (55.01 - 55.16)	1.00 (1.00 - 1.00)
Multiple first-line therapies (MFT)	AL (75%) + ASAQ (25%)	272552 (271164 - 273844)	170580 (169661 - 171410)	18204 (16021 - 19988)	10.65 (9.43 - 11.66)	0.45 (0.36 - 0.56)	283652 (282141 - 285218)	177581 (176580 - 178398)	22974 (20181 - 24729)	12.89 (11.39 - 13.81)	0.62 (0.52 - 0.72)	315082 (313754 - 316169)	197336 (196410 - 197939)	35487 (32841 - 37619)	18.05 (16.64 - 19.12)	0.91 (0.87 - 0.94)
	AL (50%) + ASAQ (50%)	271018 (269583 - 271719)	169555 (168639 - 170091)	16924 (14888 - 18692)	9.95 (8.85 - 11.06)	0.47 (0.35 - 0.59)	281368 (280472 - 282525)	176154 (175488 - 176792)	20313 (17955 - 22273)	11.52 (10.17 - 12.58)	0.63 (0.50 - 0.73)	312065 (311055 - 313264)	195340 (194594 - 195954)	28630 (26817 - 29631)	14.62 (13.74 - 15.16)	0.89 (0.82 - 0.93)
	AL (25%) + ASAQ (75%)	269047 (267861 - 270397)	168298 (167584 - 169142)	15517 (13937 - 17018)	9.21 (8.32 - 10.09)	0.45 (0.35 - 0.55)	279820 (278820 - 280838)	175151 (174532 - 175774)	18614 (16998 - 19999)	10.61 (9.71 - 11.39)	0.59 (0.48 - 0.69)	311360 (310504 - 312262)	194925 (194374 - 195513)	27649 (26820 - 28445)	14.18 (13.72 - 14.60)	0.88 (0.82 - 0.91)
	AL (75%) + DHA-PPQ(25%)	267618 (266406 - 269366)	167495 (166612 - 168546)	16351 (14701 - 19003)	9.79 (8.81 - 11.22)	0.45 (0.37 - 0.57)	279698 (278554 - 280684)	175033 (174272 - 175670)	21386 (19356 - 24043)	12.21 (11.03 - 13.67)	0.61 (0.52 - 0.72)	314223 (313001 - 315100)	196727 (195983 - 197409)	41168 (38578 - 43443)	21.04 (19.64 - 22.07)	0.92 (0.89 - 0.95)
	AL (50%) + DHA-PPQ(50%)	262061 (260245 - 263898)	163904 (162944 - 165092)	14460 (12816 - 15956)	8.83 (7.85 - 9.69)	0.45 (0.33 - 0.54)	279242 (276597 - 280989)	174709 (173171 - 175870)	24817 (21706 - 26603)	14.16 (12.49 - 15.14)	0.63 (0.52 - 0.72)	314542 (313620 - 315752)	196990 (196364 - 197865)	67988 (66697 - 68980)	34.59 (33.74 - 35.06)	0.97 (0.95 - 0.98)
	AL (25%) + DHA-PPQ(75%)	259164 (257182 - 261058)	162114 (160821 - 163255)	15553 (13660 - 16972)	9.54 (8.51 - 10.44)	0.47 (0.37 - 0.55)	293440 (291609 - 295374)	184028 (182918 - 185152)	45284 (40686 - 48576)	24.66 (22.29 - 26.27)	0.73 (0.64 - 0.79)	309250 (308714 - 310276)	193803 (193370 - 194463)	88012 (87606 - 88354)	45.44 (45.28 - 45.55)	0.99 (0.99 - 1.00)
	ASAQ (75%) + DHA-PPQ (25%)	262698 (261666 - 263561)	164205 (163598 - 164856)	12516 (11205 - 13735)	7.61 (6.84 - 8.34)	0.41 (0.30 - 0.52)	274063 (272525 - 275322)	171402 (170457 - 172388)	15936 (14134 - 17069)	9.30 (8.28 - 10.03)	0.55 (0.42 - 0.65)	310206 (308764 - 311523)	194247 (193302 - 195073)	32610 (30429 - 33738)	16.78 (15.76 - 17.41)	0.88 (0.81 - 0.91)
	ASAQ (50%) + DHA-PPQ (50%)	258564 (256994 - 260066)	161557 (160623 - 162488)	11898 (10448 - 12953)	7.32 (6.49 - 8.00)	0.41 (0.30 - 0.50)	275093 (273438 - 277486)	172232 (171087 - 173699)	20240 (17444 - 22788)	11.75 (10.16 - 13.12)	0.57 (0.45 - 0.67)	313464 (312291 - 315120)	196302 (195610 - 197510)	62904 (61410 - 63899)	32.07 (31.20 - 32.59)	0.96 (0.94 - 0.97)
	ASAQ (25%) + DHA-PPQ (75%)	256647 (254831 - 258358)	160416 (159256 - 161460)	13442 (11919 - 14859)	8.35 (7.53 - 9.24)	0.41 (0.33 - 0.50)	290937 (287491 - 293232)	182374 (180192 - 184038)	41116 (36924 - 45223)	22.53 (20.42 - 24.47)	0.68 (0.60 - 0.76)	308627 (308062 - 309647)	193420 (193025 - 194023)	85801 (85466 - 86159)	44.40 (44.23 - 44.50)	0.99 (0.99 - 0.99)
Drug Rotation with MFT	DHA-PPQ (three years), then AL (50%) + ASAQ (50%)	259921 (256209 - 263432)	162503 (160149 - 164797)	19252 (16043 - 22335)	11.85 (10.07 - 13.60)	0.45 (0.34 - 0.55)	286980 (285241 - 288926)	179634 (178244 - 180852)	20221 (18471 - 21776)	11.27 (10.23 - 12.17)	0.61 (0.50 - 0.71)	312327 (310875 - 313147)	195336 (194504 - 195931)	27658 (26350 - 28560)	14.19 (13.51 - 14.57)	0.88 (0.82 - 0.92)
	DHA-PPQ (three years), then AL, five day (50%) + ASAQ (50%)	259876 (256198 - 263367)	162551 (160265 - 164919)	20034 (16182 - 23072)	12.34 (10.09 - 14.01)	0.47 (0.35 - 0.55)	282638 (280597 - 284420)	176858 (175521 - 177896)	15840 (14369 - 16682)	8.95 (8.07 - 9.50)	0.62 (0.51 - 0.70)	311389 (310459 - 312414)	194858 (194191 - 195578)	21492 (20635 - 22303)	11.05 (10.62 - 11.44)	0.86 (0.80 - 0.90)
Triple ACT (TACT)	ALAQ	260184 (259404 - 261191)	162510 (162023 - 163076)	2652 (2396 - 2952)	1.63 (1.47 - 1.82)	0.30 (0.22 - 0.41)	270780 (269763 - 271580)	169118 (168488 - 169711)	2831 (2544 - 3154)	1.67 (1.50 - 1.86)	0.33 (0.24 - 0.44)	299068 (297708 - 300390)	186841 (186011 - 187798)	3394 (3052 - 3763)	1.82 (1.65 - 2.02)	0.41 (0.31 - 0.53)
	ASMQ-PPQ	232813 (231632 - 233667)	145344 (144601 - 145806)	732 (565 - 932)	0.50 (0.39 - 0.64)	0.29 (0.19 - 0.38)	247446 (246134 - 248919)	154360 (153688 - 155341)	1824 (1122 - 2588)	1.18 (0.73 - 1.67)	0.33 (0.22 - 0.43)	299464 (296188 - 301478)	187580 (185387 - 188796)	31100 (20965 - 36462)	16.48 (11.34 - 19.38)	0.79 (0.61 - 0.87)

### Sheet: S2. 561H Frequency
	Year	Location	District	Provience	561H Count	Samples	Frequency	Efficacy	Source		Notes
	2013 - 2014	Masaka	Gasabo	Kigali	7	58	0.12069	Abt. 0.955 (42 days)	Uwimana et al. 2020		1 - 14 years
	2012 - 2015	Rukara	Kayonza	Eastern	1	134	0.00746		Uwimana et al. 2020		1 - 14 years
	2015	Masaka	Gasabo	Kigali	12	199	0.0603		Uwimana et al. 2020		1 - 14 years
	2018	Masaka	Gasabo	Kigali	10	51	0.19608	0.97 (28 day)	Uwimana et al. 2021		6 - 59 months, AL with water and fatty foods
	2018	Rukara	Kayonza	Eastern	8	82	0.09756	0.938 (28 day)	Uwimana et al. 2021		6 - 59 months, AL with water and fatty foods
	2018	Rwanda			26	219	0.11872		WHO 2020		Unclear where the study was performed, count is back calcluated from percentage given in WHO 2020
	2014 - 2015		Kirehe	Eastern	3	54	0.05556		Kirby et al. 2022		Demographic Health Survey dried blood spot samples
	2014 - 2015		Ngoma	Eastern	1	52	0.01923		Kirby et al. 2022		Demographic Health Survey dried blood spot samples
	2018 - 2019	Kigali City, Rwanda		Kigali	16	73	0.21918	PCT1/2 > 5 hours	Straimer et al. 2021		Adults >= 18 years
	2019	Huye	Huye	Southern	3	66	0.04545	N/A	Bergmann et al. 2021

### Sheet: S3. Compliance Results
Therapy	Compliance	Three Years					Five Years					Ten Years
		Clinical Cases	Treatments	Treatment Failures	Treatment Failures	561H Frequency	Clinical Cases	Treatments	Treatment Failures	Treatment Failures	561H Frequency	Clinical Cases	Treatments	Treatment Failures	Treatment Failures	561H Frequency
AL, three days	Complete	274640 (273209 - 276258)	171900 (170987 - 172954)	20404 (17280 - 22892)	11.82 (10.14 - 13.27)	0.48 (0.34 - 0.60)	286782 (285392 - 288331)	179527 (178708 - 180651)	26968 (23130 - 30326)	15.04 (12.89 - 16.82)	0.67 (0.53 - 0.76)	318818 (317733 - 320030)	199640 (199014 - 200478)	47863 (44455 - 49970)	23.99 (22.20 - 25.16)	0.95 (0.91 - 0.97)
AL, three days	High	273378 (271842 - 274593)	171276 (170083 - 172039)	21819 (18768 - 24710)	12.74 (11.03 - 14.40)	0.48 (0.35 - 0.59)	285169 (283815 - 287278)	178529 (177703 - 179826)	28778 (24928 - 32109)	16.09 (13.99 - 17.87)	0.68 (0.54 - 0.76)	317769 (316449 - 319160)	199166 (198306 - 199877)	50381 (46826 - 53566)	25.21 (23.45 - 26.95)	0.95 (0.92 - 0.97)
	Moderate	272586 (271196 - 274382)	170744 (169632 - 171752)	23210 (20181 - 25379)	13.58 (11.89 - 14.76)	0.52 (0.37 - 0.59)	285727 (283974 - 287330)	178875 (177801 - 179954)	30909 (27161 - 33045)	17.21 (15.20 - 18.39)	0.70 (0.57 - 0.76)	317466 (316397 - 318604)	198894 (198214 - 199590)	53161 (49902 - 55048)	26.79 (25.11 - 27.69)	0.96 (0.93 - 0.97)
	Low	272514 (271017 - 273820)	170623 (169662 - 171470)	23289 (21175 - 26243)	13.66 (12.44 - 15.26)	0.49 (0.39 - 0.59)	285312 (284052 - 286792)	178662 (177928 - 179607)	31348 (28322 - 34279)	17.52 (15.90 - 19.10)	0.68 (0.59 - 0.77)	316958 (315940 - 318293)	198524 (197850 - 199265)	53946 (51244 - 57079)	27.14 (25.82 - 28.69)	0.96 (0.94 - 0.97)
AL, four days	High	274291 (272743 - 275627)	171759 (170617 - 172518)	18874 (16170 - 20337)	10.96 (9.52 - 11.81)	0.50 (0.39 - 0.58)	285908 (284443 - 287109)	178992 (177964 - 179650)	24546 (21494 - 26394)	13.71 (12.03 - 14.74)	0.67 (0.56 - 0.73)	319194 (317800 - 320211)	199895 (199075 - 200438)	42538 (40092 - 44811)	21.29 (20.03 - 22.46)	0.95 (0.91 - 0.96)
	Moderate	273277 (271998 - 275026)	170976 (170207 - 172263)	20297 (17681 - 22329)	11.82 (10.38 - 12.96)	0.47 (0.38 - 0.58)	285730 (284235 - 286876)	178843 (177889 - 179609)	26574 (23867 - 28959)	14.85 (13.33 - 16.13)	0.65 (0.58 - 0.74)	318418 (317405 - 319147)	199450 (198797 - 199947)	46647 (42930 - 49080)	23.41 (21.58 - 24.56)	0.95 (0.92 - 0.96)
	Low	273060 (271451 - 274085)	171030 (169978 - 171655)	22250 (19673 - 24142)	13.03 (11.47 - 14.14)	0.51 (0.40 - 0.57)	285624 (284047 - 286902)	178844 (177885 - 179609)	29578 (26002 - 32150)	16.49 (14.54 - 17.94)	0.69 (0.58 - 0.75)	317565 (316343 - 319169)	198874 (198137 - 200021)	51019 (47463 - 53509)	25.66 (23.90 - 26.97)	0.96 (0.93 - 0.97)
AL, five days	High	273111 (271150 - 274729)	171036 (169679 - 171886)	14549 (12503 - 16072)	8.50 (7.38 - 9.37)	0.44 (0.32 - 0.53)	284552 (283282 - 286186)	178101 (177276 - 179119)	18637 (16312 - 21092)	10.47 (9.22 - 11.72)	0.61 (0.48 - 0.68)	318480 (317607 - 319284)	199392 (198829 - 199960)	33719 (31398 - 36726)	16.94 (15.80 - 18.39)	0.90 (0.84 - 0.93)
	Moderate	273802 (272157 - 275472)	171376 (170250 - 172399)	17426 (15225 - 18727)	10.09 (8.91 - 10.92)	0.50 (0.38 - 0.57)	285688 (284364 - 286700)	178876 (177914 - 179542)	22489 (20039 - 24392)	12.61 (11.24 - 13.58)	0.66 (0.56 - 0.73)	318627 (317363 - 319679)	199595 (198772 - 200214)	39070 (36658 - 41361)	19.57 (18.33 - 20.79)	0.93 (0.89 - 0.96)
	Low	273148 (271724 - 274538)	170863 (170001 - 171754)	18775 (16576 - 20497)	10.96 (9.70 - 11.92)	0.48 (0.36 - 0.55)	285242 (283995 - 286414)	178752 (177812 - 179345)	24557 (21882 - 26870)	13.78 (12.28 - 14.94)	0.65 (0.55 - 0.71)	318005 (316932 - 318911)	199050 (198502 - 199754)	43160 (40748 - 46186)	21.62 (20.49 - 23.10)	0.94 (0.90 - 0.96)
ASAQ	High	267686 (266515 - 268936)	167450 (166579 - 168308)	15352 (13452 - 16886)	9.21 (8.05 - 10.04)	0.45 (0.31 - 0.55)	279737 (278411 - 280932)	174986 (174241 - 175879)	19646 (16963 - 21224)	11.17 (9.73 - 12.11)	0.60 (0.45 - 0.69)	313957 (312736 - 314808)	196587 (195841 - 197153)	36222 (34120 - 37330)	18.45 (17.45 - 18.98)	0.90 (0.84 - 0.93)
	Moderate	267556 (266151 - 268706)	167496 (166474 - 168089)	15874 (13823 - 17426)	9.44 (8.23 - 10.37)	0.44 (0.30 - 0.55)	279462 (277641 - 280499)	174889 (173774 - 175525)	19966 (17691 - 21606)	11.43 (10.11 - 12.34)	0.59 (0.43 - 0.69)	313440 (312590 - 314688)	196343 (195811 - 197102)	37543 (36078 - 38715)	19.03 (18.38 - 19.67)	0.90 (0.84 - 0.93)
	Low	266768 (265347 - 268372)	166840 (166008 - 167926)	16422 (14735 - 17633)	9.83 (8.82 - 10.51)	0.44 (0.33 - 0.53)	278998 (277514 - 280166)	174554 (173644 - 175424)	20785 (18777 - 22186)	11.88 (10.79 - 12.69)	0.59 (0.48 - 0.67)	313222 (312232 - 314419)	196146 (195574 - 196910)	38456 (37052 - 39554)	19.54 (18.86 - 20.22)	0.91 (0.86 - 0.93)
DHA-PPQ	High	262216 (257160 - 266134)	164114 (160897 - 166582)	21960 (17741 - 25611)	13.40 (11.04 - 15.34)	0.48 (0.34 - 0.58)	307297 (305572 - 308678)	192826 (191755 - 193706)	81997 (72340 - 86714)	42.28 (37.55 - 44.91)	0.83 (0.72 - 0.88)	306336 (305528 - 307256)	192040 (191517 - 192606)	109110 (108660 - 109376)	56.81 (56.73 - 56.89)	1.00 (1.00 - 1.00)
	Moderate	262533 (258593 - 266537)	164065 (161811 - 166831)	22446 (19692 - 25821)	13.59 (12.13 - 15.51)	0.48 (0.38 - 0.59)	307162 (306165 - 308761)	192854 (192041 - 193920)	82287 (75936 - 88257)	42.54 (39.46 - 45.61)	0.82 (0.75 - 0.88)	306126 (305365 - 306732)	191853 (191351 - 192293)	110306 (109898 - 110579)	57.49 (57.42 - 57.56)	1.00 (1.00 - 1.00)
	Low	261995 (258213 - 266767)	164122 (161519 - 167012)	22406 (18636 - 26687)	13.69 (11.54 - 15.95)	0.46 (0.33 - 0.57)	307054 (305164 - 308317)	192559 (191545 - 193472)	82828 (74352 - 89138)	42.73 (38.64 - 46.22)	0.81 (0.71 - 0.87)	306662 (305827 - 307388)	192184 (191681 - 192662)	111737 (111328 - 112102)	58.18 (58.06 - 58.25)	1.00 (0.99 - 1.00)

### Sheet: S4. Compliance Rates
	Compliance Level	Day of Treatment	Drug Policy (Percent Ending on Day)
			ASAQ / DHA-PPQ / AS-Pyr (q.b.)., 3 days	AL (b.i.d), 3 days	AL (b.i.d), 4 days	AL (b.i.d), 5 days
	High	Day 2	0.1	0.25	0.15	0.1
		Day 3	0.9	0.75	0.15	0.1
		Day 4			0.7	0.1
		Day 5				0.7
	Moderate	Day 2	0.2	0.35	0.25	0.166
		Day 3	0.8	0.65	0.25	0.166
		Day 4			0.5	0.166
		Day 5				0.502
	Low	Day 2	0.3	0.45	0.375	0.25
		Day 3	0.7	0.55	0.375	0.25
		Day 4			0.25	0.25
		Day 5				0.25

### Sheet: S5. Validation Metrics, 2020
configurationid	replicateid	district	Province	District	Population	Clinical Episodes	Treatments	Treatment Failures	Clinical Episodes per 1000	Treatments per 1000
6905	35557	1	Eastern Province	Bugesera	453116	194692	123884	7476	430.73	274.08
6905	35557	2		Gatsibo	507532	133504	84436	5064	264.89	167.53
6905	35557	3		Kayonza	390256	104432	66260	3888	269.15	170.77
6905	35557	4		Kirehe	363292	133788	84008	4932	371.63	233.36
6905	35557	5		Ngoma	394880	147380	92764	5032	375.97	236.64
6905	35557	6		Nyagatare	451004	116768	74188	4664	260.64	165.6
6905	35557	7		Rwamagana	385100	88420	55648	3192	230.26	144.92
6905	35557	8	Kigali City	Gasabo	769808	135284	97036	5800	176.15	126.35
6905	35557	9		Kicukiro	99864	20372	14620	872	212.21	152.29
6905	35557	10		Nyarugenge	409888	65636	47124	2808	160.87	115.5
6905	35557	11	Northern Province	Burera	554060	5340	2788	172	9.67	5.05
6905	35557	12		Gakenke	516828	98912	53012	3328	191.69	102.74
6905	35557	13		Gicumbi	589952	63564	33928	1916	108.1	57.7
6905	35557	14		Musanze	574340	26272	13992	832	45.93	24.46
6905	35557	15		Rulindo	388508	60700	32108	1796	156.44	82.75
6905	35557	16	Southern Province	Gisagara	422380	190064	116880	7032	452.53	278.29
6905	35557	17		Huye	452304	176592	108928	6100	390.69	240.99
6905	35557	18		Kamonyi	458756	100732	61976	3804	220.9	135.91
6905	35557	19		Muhanga	485568	122732	75976	4524	253.58	156.98
6905	35557	20		Nyamagabe	488580	76860	47168	2748	157.5	96.66
6905	35557	21		Nyanza	368292	157892	97744	5656	429.05	265.61
6905	35557	22		Nyaruguru	394388	75636	46556	2968	192.95	118.77
6905	35557	23		Ruhango	398344	134880	82680	4836	340.61	208.79
6905	35557	24	Western Province	Karongi	460040	96688	61196	3552	210.19	133.03
6905	35557	25		Ngororero	478396	70800	44712	2620	148.74	93.93
6905	35557	26		Nyabihu	473036	19748	12548	696	41.84	26.58
6905	35557	27		Nyamasheke	500152	106000	67324	3772	212	134.65
6905	35557	28		Rubavu	412584	47928	30076	1832	116.33	73
6905	35557	29		Rusizi	481660	103220	65208	3644	215.04	135.85
6905	35557	30		Rutsiro	391356	60880	38628	2404	156.91	99.56
			National		13514264	2935716	1833396	107960	217.23	135.66

### Sheet: S6. Effiacy Primary Studies
ID	Genotype	AL, 3 days	AL, 4 days	AL, 5 days	ASAQ	DHA-PPQ	AL + AQ	ASMQ-PPQ	AL, 3-1-1 regime	AL, 3-1-2 regime	AL, 3-2-1 regime	AL, 3-2-2 regime
0	KNY--R1	0.928759	0.944144	0.956994	0.964807	0.974515	0.991356	0.998693	0.945576	0.957738	0.945675	0.958288
1	KNY--R2	0.927648	0.944514	0.956796	0.964926	0.783989	0.99153	0.990109	0.945113	0.956922	0.945559	0.957962
2	KNY--H1	0.807579	0.843945	0.875604	0.906061	0.932521	0.977007	0.996845	0.847072	0.876744	0.848757	0.881172
3	KNY--H2	0.810021	0.845386	0.874969	0.90632	0.433091	0.976704	0.973663	0.844611	0.877619	0.846897	0.879675
4	KYY--R1	0.955351	0.966219	0.974624	0.918311	0.974203	0.987427	0.99872	0.967934	0.974736	0.96744	0.97623
5	KYY--R2	0.954834	0.96669	0.975202	0.916871	0.785196	0.987817	0.990357	0.967381	0.975038	0.968633	0.976351
6	KYY--H1	0.881551	0.908645	0.926465	0.781906	0.932359	0.967298	0.996572	0.907946	0.927387	0.90977	0.929629
7	KYY--H2	0.8811	0.908026	0.926499	0.781329	0.434453	0.966875	0.972897	0.907614	0.928025	0.908888	0.930189
8	KNF--R1	0.900656	0.921706	0.938651	0.979985	0.97406	0.993517	0.99874	0.923131	0.939729	0.924507	0.940649
9	KNF--R2	0.901882	0.922897	0.939027	0.979745	0.785572	0.993745	0.990097	0.924548	0.940207	0.92411	0.94165
10	KNF--H1	0.738328	0.786533	0.823551	0.948181	0.934241	0.982452	0.996999	0.789101	0.824531	0.788313	0.829318
11	KNF--H2	0.737941	0.787484	0.822153	0.947512	0.433303	0.982233	0.972903	0.78785	0.826091	0.790096	0.830154
12	KYF--R1	0.927655	0.944782	0.957227	0.935482	0.975012	0.98422	0.998906	0.944606	0.957814	0.945992	0.957938
13	KYF--R2	0.928072	0.94429	0.957212	0.93516	0.78315	0.984493	0.990855	0.945788	0.957689	0.945585	0.959925
14	KYF--H1	0.808655	0.845829	0.874648	0.830096	0.932959	0.958538	0.996952	0.846286	0.877009	0.848915	0.879945
15	KYF--H2	0.807505	0.847211	0.874848	0.829513	0.43515	0.95869	0.973613	0.84673	0.875859	0.849009	0.880198
16	KNYNYR1	0.872868	0.899611	0.917425	0.965627	0.975485	0.985589	0.987874	0.899863	0.92002	0.901467	0.920989
17	KNYNYR2	0.874743	0.901948	0.917355	0.965319	0.787242	0.985048	0.897463	0.899861	0.921078	0.901667	0.921363
18	KNYNYH1	0.665904	0.721697	0.764133	0.908361	0.932231	0.960535	0.966435	0.721546	0.766705	0.723143	0.770329
19	KNYNYH2	0.668941	0.721761	0.765001	0.907916	0.440807	0.960889	0.721512	0.724734	0.766835	0.728103	0.772639
20	KYYYYR1	0.91022	0.930741	0.945513	0.91988	0.975444	0.975625	0.988036	0.932053	0.945414	0.933228	0.948163
21	KYYYYR2	0.911306	0.929636	0.945766	0.918666	0.786876	0.975291	0.896942	0.932521	0.946435	0.932606	0.947587
22	KYYYYH1	0.763587	0.808822	0.841796	0.783524	0.933916	0.9347	0.967262	0.809224	0.845213	0.812617	0.848983
23	KYYYYH2	0.763085	0.807055	0.841583	0.786033	0.437486	0.933504	0.720609	0.809983	0.844367	0.811663	0.848331
24	KNFNFR1	0.845861	0.874633	0.895791	0.980926	0.974859	0.99007	0.987815	0.875935	0.896946	0.875574	0.899501
25	KNFNFR2	0.845382	0.874566	0.894836	0.980365	0.788633	0.989656	0.897552	0.872873	0.895844	0.876016	0.897114
26	KNFNFH1	0.590905	0.6499	0.698365	0.947619	0.934065	0.97247	0.9682	0.650147	0.700838	0.653191	0.706374
27	KNFNFH2	0.590409	0.650795	0.697512	0.948943	0.43775	0.972243	0.721213	0.65438	0.701272	0.654533	0.705484
28	KYFYFR1	0.873415	0.899333	0.919191	0.935224	0.974481	0.97284	0.987854	0.90073	0.920461	0.901948	0.921649
29	KYFYFR2	0.874008	0.899657	0.919166	0.937239	0.784905	0.97239	0.896515	0.89976	0.919968	0.903101	0.922526
30	KYFYFH1	0.669123	0.72217	0.763384	0.833659	0.9334	0.927055	0.967876	0.723192	0.764941	0.726283	0.771137
31	KYFYFH2	0.668707	0.723892	0.765225	0.831712	0.438537	0.926421	0.722448	0.722739	0.768748	0.726694	0.773809
32	TNY--R1	0.938324	0.953018	0.963792	0.951458	0.974889	0.99025	0.998853	0.953898	0.964808	0.954477	0.966455
33	TNY--R2	0.939674	0.954314	0.965126	0.951662	0.783737	0.99013	0.989636	0.954589	0.964493	0.954787	0.965098
34	TNY--H1	0.83831	0.870764	0.896659	0.870007	0.931803	0.973726	0.996846	0.872632	0.898557	0.873104	0.900842
35	TNY--H2	0.838897	0.871782	0.896683	0.870198	0.435998	0.973075	0.973718	0.873754	0.898232	0.874379	0.900743
36	TYY--R1	0.966375	0.975074	0.981253	0.904726	0.974724	0.989263	0.998813	0.975618	0.98215	0.975516	0.982926
37	TYY--R2	0.96704	0.976131	0.982693	0.903325	0.785187	0.988963	0.98993	0.976463	0.981485	0.975217	0.98318
38	TYY--H1	0.912208	0.932608	0.946852	0.74663	0.933105	0.9719	0.996852	0.932606	0.947394	0.932495	0.949602
39	TYY--H2	0.911137	0.931846	0.947038	0.747994	0.433015	0.97175	0.972588	0.931826	0.948178	0.933878	0.94863
40	TNF--R1	0.914663	0.934581	0.94763	0.960609	0.973977	0.988663	0.998753	0.934738	0.948839	0.935603	0.950195
41	TNF--R2	0.914746	0.935073	0.947995	0.960262	0.784712	0.988556	0.989962	0.935787	0.948862	0.935908	0.950952
42	TNF--H1	0.774595	0.815946	0.850454	0.89567	0.93302	0.970561	0.996925	0.821006	0.850501	0.820369	0.855353
43	TNF--H2	0.772546	0.819836	0.850132	0.895042	0.435245	0.970154	0.972981	0.818552	0.852631	0.822404	0.857009
44	TYF--R1	0.93886	0.954428	0.964542	0.925658	0.97487	0.984748	0.998886	0.955041	0.965333	0.95496	0.965375
45	TYF--R2	0.939236	0.953666	0.965128	0.924042	0.784186	0.985595	0.990389	0.954663	0.96473	0.95387	0.965747
46	TYF--H1	0.837539	0.869968	0.897207	0.802514	0.93334	0.958628	0.996965	0.872929	0.897055	0.874048	0.900798
47	TYF--H2	0.840741	0.871457	0.896419	0.801442	0.435348	0.959254	0.973552	0.872473	0.898464	0.873915	0.90125
48	TNYNYR1	0.888907	0.911993	0.930259	0.952484	0.974626	0.982167	0.988215	0.912185	0.929349	0.913414	0.931677
49	TNYNYR2	0.888543	0.913867	0.928379	0.952543	0.787369	0.982033	0.895635	0.914504	0.930966	0.91499	0.933431
50	TNYNYH1	0.704588	0.756842	0.796537	0.872545	0.933697	0.952215	0.967711	0.757989	0.79801	0.757438	0.801191
51	TNYNYH2	0.705618	0.756746	0.79509	0.873374	0.439716	0.951353	0.723634	0.75707	0.797938	0.760727	0.801714
52	TYYYYR1	0.929315	0.944603	0.9575	0.905955	0.974884	0.97736	0.988223	0.945862	0.957981	0.945671	0.958949
53	TYYYYR2	0.930372	0.946143	0.956169	0.905182	0.785267	0.977612	0.896591	0.946836	0.958103	0.947198	0.959089
54	TYYYYH1	0.810297	0.847667	0.877167	0.749812	0.934365	0.937545	0.968089	0.848488	0.878449	0.851082	0.880471
55	TYYYYH2	0.810145	0.848121	0.876854	0.748813	0.438838	0.939295	0.722995	0.847858	0.878079	0.852064	0.881154
56	TNFNFR1	0.860739	0.887895	0.907226	0.960559	0.974218	0.981711	0.98825	0.888009	0.906943	0.890732	0.910838
57	TNFNFR2	0.85944	0.888178	0.907379	0.961413	0.785538	0.981052	0.897055	0.889019	0.906917	0.887838	0.911895
58	TNFNFH1	0.630035	0.68752	0.729696	0.895668	0.932932	0.950897	0.968331	0.688617	0.735356	0.690818	0.739031
59	TNFNFH2	0.630057	0.686663	0.731271	0.895104	0.439811	0.951478	0.722014	0.68939	0.732912	0.690749	0.742743
60	TYFYFR1	0.890031	0.913596	0.93071	0.925793	0.975577	0.971655	0.988261	0.913257	0.930409	0.913531	0.932437
61	TYFYFR2	0.889588	0.912984	0.930099	0.926223	0.785337	0.972015	0.897507	0.912209	0.930903	0.914553	0.932174
62	TYFYFH1	0.705711	0.757301	0.796693	0.804201	0.933706	0.924963	0.96731	0.756544	0.796992	0.759251	0.805094
63	TYFYFH2	0.705922	0.755449	0.795746	0.804611	0.438786	0.926306	0.723645	0.758653	0.796835	0.759541	0.802784

### Sheet: S7. Effiacy Compliance Studies
ID	Genotype	AL, 1 day	AL, 2 days	AL, 3 days	AL, 4 days	AL, 5 days	ASAQ, 2 days	ASAQ, 3 days	DHA-PPQ, 2 days	DHA-PPQ, 3 days
0	KNY--R1	0.805041	0.897604	0.926695	0.943892	0.956212	0.948736	0.964853	0.963721	0.974655
1	KNY--R2	0.804749	0.898482	0.927695	0.94584	0.95704	0.949014	0.965536	0.734033	0.783528
2	KNY--H1	0.630568	0.751464	0.807979	0.844709	0.874195	0.877001	0.907616	0.909947	0.931742
3	KNY--H2	0.632821	0.754206	0.808641	0.846094	0.875196	0.875875	0.907644	0.36056	0.4318
4	KYY--R1	0.872054	0.935693	0.954904	0.966274	0.974074	0.886901	0.916684	0.963371	0.973951
5	KYY--R2	0.872812	0.93588	0.955993	0.966103	0.974745	0.886034	0.919029	0.736583	0.783924
6	KYY--H1	0.757433	0.842936	0.881754	0.907194	0.925446	0.723141	0.782641	0.910619	0.933389
7	KYY--H2	0.756297	0.8424	0.882018	0.907394	0.925996	0.722985	0.779868	0.362358	0.433751
8	KNF--R1	0.749368	0.864237	0.90124	0.922441	0.938406	0.970537	0.979579	0.96379	0.97474
9	KNF--R2	0.750003	0.864574	0.902536	0.923194	0.939175	0.970603	0.979038	0.735636	0.784428
10	KNF--H1	0.525188	0.669343	0.74091	0.784043	0.822467	0.928404	0.945911	0.910168	0.932319
11	KNF--H2	0.528327	0.673527	0.740884	0.785801	0.824286	0.928932	0.947746	0.361072	0.433693
12	KYF--R1	0.806602	0.89733	0.927785	0.944678	0.95641	0.91136	0.934871	0.9632	0.974571
13	KYF--R2	0.805299	0.898254	0.928298	0.944582	0.956582	0.91027	0.935968	0.736121	0.786563
14	KYF--H1	0.633371	0.751517	0.809917	0.845323	0.874266	0.779539	0.82845	0.911133	0.933354
15	KYF--H2	0.635297	0.752863	0.809248	0.845695	0.875011	0.779493	0.829247	0.364067	0.43406
16	KNYNYR1	0.703686	0.833171	0.875064	0.898611	0.918302	0.949071	0.965666	0.964276	0.974876
17	KNYNYR2	0.702798	0.832603	0.874573	0.901912	0.918752	0.950081	0.966148	0.736875	0.787423
18	KNYNYH1	0.434294	0.590042	0.669661	0.719473	0.765727	0.876978	0.908918	0.911396	0.93363
19	KNYNYH2	0.434244	0.58921	0.666869	0.721696	0.765504	0.877521	0.907484	0.367947	0.438349
20	KYYYYR1	0.774984	0.876993	0.910291	0.931241	0.945941	0.889466	0.91967	0.963645	0.974644
21	KYYYYR2	0.776682	0.877982	0.911019	0.931586	0.945821	0.888569	0.918316	0.740384	0.786626
22	KYYYYH1	0.56434	0.700266	0.764707	0.807749	0.842104	0.724908	0.784172	0.911497	0.934103
23	KYYYYH2	0.564238	0.700261	0.76534	0.809442	0.839548	0.726835	0.783545	0.369248	0.438747
24	KNFNFR1	0.653204	0.79815	0.846007	0.873602	0.895023	0.971498	0.979793	0.964237	0.974581
25	KNFNFR2	0.653665	0.797769	0.844452	0.874019	0.894878	0.971252	0.979699	0.739085	0.78588
26	KNFNFH1	0.342302	0.507779	0.591693	0.649898	0.698204	0.930674	0.949017	0.910289	0.93344
27	KNFNFH2	0.342406	0.507043	0.59104	0.649639	0.699564	0.928795	0.948093	0.36837	0.440812
28	KYFYFR1	0.70429	0.832377	0.875111	0.899765	0.918821	0.912929	0.936159	0.964869	0.97543
29	KYFYFR2	0.706233	0.831049	0.875113	0.900572	0.917964	0.911717	0.936384	0.739088	0.788806
30	KYFYFH1	0.432742	0.59278	0.667354	0.722961	0.764616	0.782873	0.831007	0.910779	0.933154
31	KYFYFH2	0.434072	0.589519	0.669581	0.723066	0.765549	0.785881	0.832235	0.369506	0.438225
32	TNY--R1	0.83321	0.91352	0.93863	0.954388	0.964811	0.930809	0.95141	0.963263	0.974224
33	TNY--R2	0.833609	0.915317	0.938249	0.953744	0.963912	0.930309	0.950566	0.736935	0.785838
34	TNY--H1	0.679598	0.787911	0.837876	0.87068	0.897445	0.829934	0.870451	0.91045	0.932731
35	TNY--H2	0.680922	0.790672	0.838521	0.870587	0.898268	0.831834	0.871327	0.363761	0.432755
36	TYY--R1	0.90303	0.951925	0.966754	0.975276	0.981244	0.869644	0.90524	0.96389	0.974963
37	TYY--R2	0.903455	0.951984	0.966855	0.975831	0.982146	0.870271	0.90338	0.735113	0.784987
38	TYY--H1	0.813355	0.882286	0.912204	0.932945	0.946967	0.68127	0.74506	0.90916	0.93264
39	TYY--H2	0.815819	0.882544	0.910497	0.932464	0.94741	0.68121	0.748749	0.362768	0.432806
40	TNF--R1	0.781265	0.881567	0.913851	0.934625	0.947327	0.943135	0.960089	0.962796	0.974759
41	TNF--R2	0.779138	0.881432	0.914675	0.934803	0.947461	0.942271	0.961326	0.736557	0.784767
42	TNF--H1	0.581011	0.713164	0.775288	0.818687	0.849716	0.861333	0.896132	0.909515	0.933248
43	TNF--H2	0.579957	0.712736	0.774583	0.817456	0.851461	0.860905	0.89507	0.363146	0.435109
44	TYF--R1	0.83581	0.914028	0.939773	0.954001	0.963819	0.896643	0.924232	0.963471	0.974662
45	TYF--R2	0.834101	0.91373	0.939717	0.953549	0.964319	0.896489	0.924587	0.736012	0.784694
46	TYF--H1	0.682622	0.791772	0.839127	0.872176	0.898024	0.748254	0.802275	0.909982	0.932524
47	TYF--H2	0.683141	0.78856	0.839	0.871795	0.897634	0.745335	0.79978	0.364534	0.43487
48	TNYNYR1	0.729877	0.848605	0.888254	0.912275	0.928717	0.9318	0.953344	0.964126	0.975085
49	TNYNYR2	0.730145	0.851094	0.890628	0.91358	0.929592	0.932178	0.952335	0.736587	0.785404
50	TNYNYH1	0.48299	0.629337	0.704992	0.753994	0.794484	0.832592	0.871625	0.911653	0.933647
51	TNYNYH2	0.48495	0.634507	0.705462	0.755049	0.794162	0.832843	0.872043	0.365911	0.437288
52	TYYYYR1	0.813836	0.900858	0.927421	0.945539	0.957658	0.873083	0.905045	0.963931	0.974708
53	TYYYYR2	0.813117	0.900596	0.92878	0.944807	0.956419	0.871488	0.90639	0.739801	0.789366
54	TYYYYH1	0.639077	0.755319	0.810512	0.847126	0.877442	0.68754	0.747734	0.911856	0.93295
55	TYYYYH2	0.638276	0.755678	0.810235	0.846074	0.876056	0.688266	0.750037	0.368557	0.439357
56	TNFNFR1	0.678394	0.816607	0.860041	0.88772	0.906991	0.943105	0.960696	0.963408	0.975179
57	TNFNFR2	0.67808	0.815137	0.859122	0.887233	0.907006	0.945427	0.961499	0.739061	0.785778
58	TNFNFH1	0.389741	0.548255	0.630169	0.687631	0.732324	0.862797	0.897567	0.912514	0.933104
59	TNFNFH2	0.387145	0.549153	0.6289	0.687437	0.732372	0.862928	0.896413	0.366913	0.438601
60	TYFYFR1	0.730616	0.850082	0.890965	0.913601	0.930273	0.898068	0.924986	0.963586	0.974689
61	TYFYFR2	0.733897	0.848618	0.890601	0.912335	0.928284	0.898882	0.926105	0.739296	0.788662
62	TYFYFH1	0.484213	0.634768	0.706456	0.755039	0.795192	0.750455	0.805443	0.911544	0.93191
63	TYFYFH2	0.484395	0.633447	0.709422	0.758229	0.797227	0.749058	0.801994	0.367407	0.437437
